# MICRO-CT Imaging of Thiel-Embalmed and Iodine-Stained Human Temporal Bone for 3D Modeling

**DOI:** 10.1101/2020.12.15.20247536

**Authors:** Halm Sebastian, Haberthuer David, Eppler Elisabeth, Djonov Valentin, Arnold Andreas

## Abstract

**OBJECTIVE:** The following study investigates whether human Thiel-embalmed temporal bones are suitable for generating an accurate and complete data set with micro-computed tomography (micro-CT) and the effect of solid iodine staining for improved visualization and facilitated segmentation of middle ear structures.

**METHODS:** One temporal bone was used to verify the accuracy of the imaging by measuring the stapes digitally on the tomography images and physically under the microscope after removal from the temporal bone. All measurements were compared with literature values.

The contralateral temporal bone was used to evaluate segmentation and 3D modeling after iodine staining and micro-CT scanning.

**RESULTS:** The digital and physical stapes measurements differ up to 0.17 mm and 24% but correlate well with the literature values. Soft tissue structures were visible in the unstained scan. However, iodine staining increased the contrast-to-noise ratio by a factor 3.7 on average. The 3D model depicts all ossicles and soft tissue structures in detail, including the chorda tympani, which was not visible in the unstained scan.

**CONCLUSION:** Micro-CT imaging of Thiel-embalmed temporal bones accurately represents the entire anatomy. Iodine staining considerably increases the contrast of soft tissues, simplifies segmentation and enables detailed 3D modeling of the middle ear, which is suitable for further use as a finite element model (FEM).
