## Additional Table 1 for "MICRO-CT Imaging of Thiel-Embalmed and Iodine-Stained Human Temporal Bone for 3D Modeling"

### Sheet: Tabelle1
TABLE 1. MEASURING POINTS
Length and width of the footplate: along the wide and long axis, orthogonal and passing through the center of the footplate
Height of the stapes: from the top of the head orthogonal to a line connecting the deepest points of the two crura, plus the height of the footplate
Height of the footplate: on the margin, in the middle of the two crura
Length and width of the stapes head: identical to the footplate
The crura: 0.5 mm above the transition into the footplate
The area of the footplate was calculated with the major and minor radius of an ellipse as follows: A = r major x r minor
