## Additional Table 2 for "MICRO-CT Imaging of Thiel-Embalmed and Iodine-Stained Human Temporal Bone for 3D Modeling"

### Sheet: Tabelle1
TABLE 2. PIXEL BRIGHTNESS VALUES OF THE STRUCTURE OF INTEREST AND NOISE FOR THE UNSTAINED AND STAINED MICRO-CT IMAGES.
	Lig. Annulare				Tensor tympani				Tympanic membrane				Lig.malleus				M.stapedius
	Unstained		Stained		Unstained		Stained		Unstained		Stained		Unstained		Stained		Unstained		Stained
	SOI	Noise	SOI	Noise	SOI	Noise	SOI	Noise	SOI	Noise	SOI	Noise	SOI	Noise	SOI	Noise	SOI	Noise	SOI	Noise
	42	21	70	14	21	5	41	8	16	5	109	9	22	1	116	14	22	8	78	10
	59	19	72	13	19	6	43	9	18	5	168	12	45	4	225	11	17	4	84	8
	41	19	66	11	20	6	45	6	13	4	105	4	26	7	121	10	24	5	74	6
	57	17	68	17	19	4	45	9	21	4	168	8	42	4	224	11	20	6	87	9
	43	19	72	12	19	7	42	6	15	7	109	8	44	3	116	9	24	8	79	9
Mean	48.4	19	69.6	13.4	19.6	5.6	43.2	7.6	16.6	5	131.8	8.2	35.8	3.8	160.4	11	21.4	6.2	80.4	8.4
SD	7.88923	1.26491	2.33238	2.05913	0.8	1.0198	1.6	1.35647	2.72764	1.09545	29.5932	2.56125	9.76524	1.93907	52.3702	1.67332	2.6533	1.6	4.58694	1.35647
CNR	23.2427		27.2931		13.7281		26.2447		10.5893		48.2577		16.5027		89.2836		9.5		53.0791
CNR ratio			1.17426				1.91174				4.55721				5.41023				5.58727
Mean CNR ratio	3.72814
SD CNR ratio	1.83274
