## Additional Table 3 for "MICRO-CT Imaging of Thiel-Embalmed and Iodine-Stained Human Temporal Bone for 3D Modeling"

### Sheet: Tabelle1
TABLE 3. LIST OF OWN STAPES MEASUREMENTS COMPARED WITH THE LITERATURE VALUES
literature		lenght footplate	width footplate	height footplate	height stapes	length stapes head	width stapes head	width anterior crus	width posterior crus	area footplate	values within ± 1 SD
Awengen, 1995					3.19	1.14	0.83	0.51	0.55
Farahani, 2008		2.298		0.228		1.088		0.251	0.191
Stuhlman, 1937		3.2	1.4		4					3.2
Sim JH, 2013		2.81	1.27		3.28
SIM JH, 2013 quoting:	Arensburg et al, 1981	2.8	1.3		3.2
	Weistenhöfer & Hudde, 1999	2.8	1.23		3.5
	Unur et al., 2002	2.57	1.29		3.22
	Gan et al., 2002	2.5
	Hato et al., 2003	3.3	1.4
Sim JH, 2010										2.97
Wadhwa, 2005		2.97		0.39	3.41	1.24	0.69	0.38	0.31
Wadhwa, 2005 quoting:	Urbantschitsch, 1876				3.7
	Anson & Bast, 1939				3.06
	Dass, Grewal & Thaper, 1966				3.29
mean		2.80533	1.315	0.309	3.385	1.156	0.76	0.380333	0.350333	3.085
SD		0.304348	0.0639661	0.081	0.267666	0.0630767	0.07	0.105737	0.14931	0.115
mean 3D Slicer measurement		3	1.4	0.2	3.4	1	0.7	0.5	0.4	3.2	8 of 9 or 88%
mean manual measurement		3.1	1.5	0.2	3.5	1	0.8	0.4	0.4	3.6	6 of 9 or 66%
